# Adverse Childhood Events, Mood and Anxiety Disorders, and Substance Dependence: Gene X Environment Effects and Moderated Mediation

**DOI:** 10.1101/2023.10.24.23297419

**Authors:** Henry R. Kranzler, Christal N. Davis, Richard Feinn, Zeal Jinwala, Yousef Khan, Ariadni Oikonomou, Damaris Silva-Lopez, Isabel Burton, Morgan Dixon, Jackson Milone, Sarah Ramirez, Naomi Shifman, Daniel Levey, Joel Gelernter, Emily E. Hartwell, Rachel L. Kember

## Abstract

**Background:** Adverse childhood events (ACEs) contribute to the development of mood and anxiety disorders and substance dependence. However, the extent to which these effects are direct or indirect and whether genetic risk moderates them is unclear. **Methods:** We examined associations among ACEs, mood/anxiety disorders, and substance dependence in 12,668 individuals (44.9% female, 42.5% African American/Black, 42.1% European American/White). We generated latent variables for each phenotype and modeled direct and indirect effects of ACEs on substance dependence, mediated by mood/anxiety disorders (forward or “self-medication” model) and of ACEs on mood/anxiety disorders, mediated by substance dependence (reverse or “substance-induced” model). In a sub-sample, we also generated polygenic scores for substance dependence and mood/anxiety disorder factors, which we tested as moderators in the mediation models. **Results:** Although there were significant indirect effects in both directions, mediation by mood/anxiety disorders (forward model) was greater than by substance dependence (reverse model). Greater genetic risk for substance dependence was associated with a weaker direct effect of ACEs on substance dependence in both the African- and European-ancestry groups (i.e., gene-environment interaction) and a weaker indirect effect in European-ancestry individuals (i.e., moderated mediation). **Conclusion:** We found greater evidence that substance dependence results from self-medication of mood/anxiety disorders than that mood/anxiety disorders are substance induced. Among individuals at higher genetic risk for substance dependence who are more likely to develop a dependence diagnosis, ACEs exert less of an effect in promoting that outcome. Following exposure to ACEs, multiple pathways lead to mood/anxiety disorders and substance dependence. Specification of these pathways could inform individually targeted prevention and treatment approaches.
