## Supplementary Tables for "Adverse Childhood Events, Mood and Anxiety Disorders, and Substance Dependence: Gene X Environment Effects and Moderated Mediation"

### Sheet: Supplementary Table 1
Supplementary Table 1: Summary statistics from studies of mood and anxiety disorders that were included in gSEM in EUR ancestry
Study	Cohorts	Study design	Sample size	Phenotype
Als et al., 2023 Nat Med (PMID: 37464041)		Case-control	371,184 /978,703	Depression Diagnosis
	iPSYCH2015	Case-control	29,158/38,142	ICD-10 F32/F33
	FinnGen	Case-control	28,098/228,817	ICD-10 F32/F33
	Million Veterans Program (MVP)	Case-control	83,810/166,405	ICD-10 F32/F33
	23andMe	Case-control	75,607/213,747	Self-report
	UK Biobank	Case-control	127,552/233,763	Self-reported help-seeking for mental health difficulties
Stein et al., 2021 Nat Genet (PMID: 33510476)	MVP	Case-control	36,301/178,107	Lifetime PTSD diagnosis via health records
Mullins et al., 2021 Nat Genet (PMID: 34002096)		Case-control	41,917/371,549	Bipolar I or Bipolar II diagnosis
	PGC-BD (52 cohorts included)	Case-control	35,421/55,774	DSM or ICD-10 based diagnosis
	HUNT	Case-control	905/41,914	ICD-9 or ICD-10 diagnosis
	UK Biobank	Case-control	1,454/58,113	ICD-10 diagnosis
	iPSYCH	Case-control	1,758/5,937	ICD-10 diagnosis
	Estonian Biobank	Case-control	407/17,209	ICD-10 diagnosis
	deCODE genetics	Case-control	1,972/192,602	DSM-IV, ICD-9, or ICD-10 diagnosis
Arnold et al., 2017 Mol Psychiatry (PMID: 28761083)		Case-control	2,688/7,037	DSM-IV OCD diagnosis
	International OCD Foundation Genetics Collaborative (IOCDF-GC)	Case-control	1,714/5,374	DSM-IV OCD diagnosis
	OCD Collaborative Genetic Association Study (OCGAS)	Case-control	974/1,663	DSM-IV OCD diagnosis
Summary statistics used in MTAG of Anxiety studies
Otowa et al., 2016 Mol Psychiatry (PMID: 26857599)		Case-control & factor scores	7016/14745	DSM-based anxiety disorder diagnoses
	Molecular Genetics of Schizophrenia (MGS)	Case-control & factor scores	757/1059	Lifetime DSM-based MDD, GAD, panic attacks, agoraphobia, social phobia, and specific phobia
	PsyCoLaus	Case-control & factor scores	1044/1351	Lifetime DSM-IV-based anxiety disorder diagnoses
	Rotterdam Study	Case-control & factor scores	1112/5459	Past year DSM-IV GAD, panic disorder, agoraphobia, social phobia, and specific phobia
	Study of Health in Pomerania (SHIP)	Case-control & factor scores	581/890	Lifetime DSM-IV depression and anxiety disorder diagnoses
	Queensland Institute of Medical Research (QIMR)	Case-control & factor scores	1611/2544	Lifetime DSM-IV panic disorder, GAD, OCD, agoraphobia, social phobia, and MDD
	Tracking Adolescents' Individual Lives Study (TRAILS)	Case-control & factor scores	390/472	Lifetime DSM-IV GAD, social phobia, specific phobia, panic disorder, agoraphobia, and MDD
	Netherlands Study of Depression and Anxiety (NESDA) & Netherlands Twin Register (NTR)	Case-control	1521/2970	Lifetime DSM-IV GAD, social phobia, panic disorder and/or agoraphobia
Levey et al., 2020 Am J Psychiatry (PMID: 31906708)	MVP	Continuous trait	N = 175163	GAD-2 scores
Purves et al., 2020 Mol Psychiatry (PMID: 31748690)	UK Biobank	Case-control	25,453/58,113	Self-reported lifetime diagnosis of GAD, social phobia, panic disorder, agoraphobia, or specific phobia; or likely GAD based on diagnostic interview

### Sheet: Supplementary Table 2
Supplementary Table2: Summary statistics from studies of mood and anxiety disorders included in gSEM in AFR ancestry
Study	Cohorts	Study design	Sample size	Phenotype
Levey et al., 2021 Nat Neurosci (PMID: 34045744)	MVP	Case-control	25,843/33,757	ICD diagnosis of MDD
Levey et al., 2020 Am J Psychiatry (PMID: 31906708)	MVP	Continuous trait	24448	GAD-2 score
Stein et al., 2021 Nat Genet (PMID: 33510476)	MVP	Case-control	11,920/39,116	PTSD diagnosis based on a validated electronic health record algorithm
Bigdeli et al., 2021 Schizophr Bull (PMID: 33169155)		Case-control	3,027/8,097	DSM-IV Bipolar I Disorder diagnosis
	Cooperative Studies Program (CSP #572)	Case-control	1,037/4,669	DSM-IV Bipolar I Disorder diagnosis
	GPC	Case-control	1,641/2,470	DSM-IV Bipolar I Disorder diagnosis
	Bipolar Genome Study (BiGS)	Case-control	349/958	DSM-IV Bipolar I Disorder diagnosis

### Sheet: Supplementary Table 3
Supplementary Table 3: Summary statistics from studies of substance use disorders included in gSEM in EUR ancestry
Study	Cohorts	Study design	Sample size	Phenotype
Zhou et al., in press. Nat Med (doi: 10.1101/2023.01.24.23284960)		Case-control and continuous trait	113,325/639,923	AUD (ICD AUD diagnosis or DSM-IV alcohol dependence)
	MVP	Case-control	80,028/363,113	ICD AUD diagnosis
	FinnGen	Case-control	8,866/209,926	ICD AUD diagnosis
	PGC	Case-control	9,938/30,992	DSM-IV alcohol dependence
	QIMR Australian Genetics of Depression Study	Case-control	6,726/4,467	DSM-IV alcohol dependence
	QIMR Twins	Case-control	2,772/5,630	DSM-IV alcohol dependence
	QIMR Genetics of Bipolar Disorder Study	Case-control	1,287/751	DSM-IV alcohol dependence
	iPSYCH1	Case-control	2,117/13,238	DSM-IV alcohol dependence
	iPSYCH2	Case-control	1,024/5,732	DSM-IV alcohol dependence
	Yale-Penn 3	Case-control	567/1,074	DSM-IV alcohol dependence
Toikumo et al., in revision (doi: 10.1101/2023.03.09.23286958)		Case-control	174,021/739,895	ICD TUD diagnosis
	Vanderbilt University Biobank (BioVU)	Case-control	7,167/39,738	ICD TUD diagnosis
	Mass General Brigham Biobank (MGBB)	Case-control	6,708/15,560	ICD TUD diagnosis
	Penn Medicine BioBank (PMBB)	Case-control	3,088/25,911	ICD TUD diagnosis
	MVP	Case-control	146,771/250,062	ICD TUD diagnosis
	UK Biobank	Case-control	10,287/234,603	ICD -10 TUD diagnosis
Kember et al., 2022 Nat Neurosci (PMID: 36171425 )	MVP	Case-control	31,473/394,471	ICD OUD diagnosis
Levey et al., Nat Genet, in press.		Case-control	42,281/843,744	CUD diagnosis
	MVP	Case-control	22,260/423,587	ICD cannabis abuse or dependence diagnosis
	PGC (excl. iPSYCH)	Case-control	14,522/298,941	Lifetime diagnosis of DSM-IV or DSM-III-R cannabis abuse or dependence
	iPSYCH	Case-control	4,733/95,657	ICD-10 cannabis abuse or dependence diagnosis
	Yale-Penn	Case-control	310/1,471	DSM-IV cannabis abuse or dependence diagnosis
	MGH Partners BioBank	Case-control	456/24,088	ICD cannabis abuse or dependence diagnosis

### Sheet: Supplementary Table 4
Supplementary Table 4: Summary statistics from studies of substance use disorders included in gSEM in AFR ancestry
Study	Cohorts	Study design	Sample size	Phenotype
Zhou et al., in press. Nat Med (doi: 10.1101/2023.01.24.23284960)		Case-control	40,116/82,455	AUD (ICD AUD diagnosis or DSM-IV alcohol dependence)
	MVP	Case-control	36,330/79,100	ICD AUD diagnosis
	PGC	Case-control	3,335/2,945	DSM-IV alcohol dependence
	Yale-Penn 3	Case-control	451/410	DSM-IV alcohol dependence
Toikumo et al., in revision (doi: 10.1101/2023.03.09.23286958)		Case-control	45,465/68,955	ICD TUD diagnosis
	PMBB	Case-control	1,722/8,366	ICD TUD diagnosis
	MVP	Case-control	43,743/60,589	ICD TUD diagnosis
Kember et al., 2022 Nat Neurosci (PMID: 36171425 )	MVP	Case-control	8,968/79,530	ICD OUD diagnosis
Johnson et al., 2020 Lancet Psychiatry (PMID: 33096046)	PGC-SUD	Case-control	3,848/5,897	Lifetime diagnosis of DSM-IV or DSM-III-R cannabis abuse or dependence

### Sheet: Supplementary Table 5
Supplementary Table 5: Liability scaled SNP-heritability estimates for traits used in gSEM models
Trait	Ancestry
	EUR	AFR
AUD	0.0707 (0.0041)	0.0111 (0.0015)
TUD	0.0484 (0.0023)	0.0069 (0.0009)
OUD	0.0791 (0.0064)	0.0071 (0.0022)
CanUD	0.0787 (0.0042)	0.032 (0.0135)
GAD2*	-	0.0066 (0.0042)
GAD (MTAG)*	0.1479 (0.0085)	-
MDD	0.0758 (0.0027)	0.0043 (0.0018)
PTSD	0.0572 (0.0049)	0.0003 (0.002)
BIP	0.2015 (0.0083)	0.0241 (0.0068)
OCD	0.2812 (0.0437)	-
Liability scale h^2 values are reported as point estimates with standard error in parentheses. Values were produced using the LDSC function as implemented in Andrew Grotzinger's GenomicSEM-0.0.5c R package.
*GAD2 refers to the GAD-2 item questionnaire phenotype used in Levey et al., 2021. GAD (MTAG) refers to the MTAG of Otowa et al., 2016 using several other studies on anxiety. See ST1 and ST6 for more details.

### Sheet: Supplementary Table 6
Supplementary Table 6: Genetic correlations between traits from studies of anxiety disorders that were included in MTAG of GAD in EUR ancestry
	GAD, case-control phenotype (Otowa et al. 2016)	Lifetime Anxiety Disorder (Purves et al. 2019)	GAD2 (Levey et al., 2020)
GAD, case-control phenotype (Otowa et al. 2016)	-	0.7429 (0.1074)	0.7309 (0.1049)
Lifetime Anxiety Disorder (Purves et al. 2019)	0.7429 (0.1074)	-	0.5798 (0.0528)
GAD2 (Levey et al., 2020)	0.7309 (0.1049)	0.5798 (0.0528)	-

### Sheet: Supplementary Table 7
Supplementary Table 7: Genetic correlations between traits from studies of mood and anxiety disorders that were included in gSEM in EUR ancestry
	MDD	OCD	BIP	GAD	PTSD
MDD	-	0.2258 (0.0435)	0.444 (0.0268)	0.9075 (0.0439)	0.7198 (0.0406)
OCD	0.2258 (0.0435)	-	0.3153 (0.0583)	0.2136 (0.0723)	-0.0353 (0.0791)
BIP	0.444 (0.0268)	0.3153 (0.0583)	-	0.3448 (0.0394)	0.1763 (0.0408)
GAD	0.9075 (0.0439)	0.2136 (0.0723)	0.3448 (0.0394)	-	0.6861 (0.0577)
PTSD	0.7198 (0.0406)	-0.0353 (0.0791)	0.1763 (0.0408)	0.6861 (0.0577)	-
Genetic correlations are reported as point estimates with standard error in parentheses. Correlation values were produced using the LDSC function as implemented in Andrew Grotzinger's GenomicSEM-0.0.5c R package.

### Sheet: Supplementary Table 8
Supplementary Table 8: Genetic correlations between traits from studies of mood and anxiety disorders included in gSEM in AFR ancestry
	GAD2	MDD	PTSD	BIP
GAD2	-	0.8926 (0.3854)	0.7671 (1.2212)	0.9319 (0.3107)
MDD	0.8926 (0.3854)	-	2.6851 (1.1276)	0.6115 (0.2406)
PTSD	0.7671 (1.2212)	2.6851 (1.1276)	-	1.6533 (0.8805)
BIP	0.9319 (0.3107)	0.6115 (0.2406)	1.6533 (0.8805)	-
Genetic correlations are reported as point estimates with standard error in parentheses. Correlation values were produced using the LDSC function as implemented in Andrew Grotzinger's GenomicSEM-0.0.5c R package.

### Sheet: Supplementary Table 9
Supplementary Table 9: Genetic correlations between traits from studies of substance use disorders included in gSEM in EUR ancestry
	AUD	CanUD	TUD	OUD
AUD	-	0.7462 (0.0434)	0.6278 (0.0396)	0.9513 (0.0535)
CanUD	0.7462 (0.0434)	-	0.6272 (0.0393)	0.8229 (0.0574)
TUD	0.6278 (0.0396)	0.6272 (0.0393)	-	0.595 (0.0582)
OUD	0.9513 (0.0535)	0.8229 (0.0574)	0.595 (0.0582)	-
Genetic correlations are reported as point estimates with standard error in parentheses. Correlation values were produced using the LDSC function as implemented in Andrew Grotzinger's GenomicSEM-0.0.5c R package.

### Sheet: Supplementary Table 10
Supplementary Table 10: Genetic correlations between traits from studies of substance use disorders included in gSEM in AFR ancestry
	AUD	TUD	OUD	CanUD
AUD	-	0.7643 (0.1038)	0.6394 (0.1378)	0.0156 (0.1584)
TUD	0.7643 (0.1038)	-	0.5948 (0.1452)	0.4701 (0.1496)
OUD	0.6394 (0.1378)	0.5948 (0.1452)	-	0.2111 (0.2486)
CanUD	0.0156 (0.1584)	0.4701 (0.1496)	0.2111 (0.2486)	-
Genetic correlations are reported as point estimates with standard error in parentheses. Correlation values were produced using the LDSC function as implemented in Andrew Grotzinger's GenomicSEM-0.0.5c R package.
